# Clinical and neurogenetic characterisation of autosomal recessive RBL2-associated progressive neurodevelopmental disorder

**DOI:** 10.1101/2024.05.03.24306631

**Authors:** Gabriel Aughey, Elisa Cali, Reza Maroofian, Maha S Zaki, Alistair T Pagnamenta, Fatima Rahman, Lara Menzies, Anum Shafique, Mohnish Suri, Emmanuel Roze, Mohammed Aguennouz, Zouiri Ghizlane, Saadia Maryam Saadi, Zafar Ali, Uzma Abdulllah, Huma Arshad Cheema, Muhammad Nadeem Anjum, Godelieve Morel, Robert McFarland, Umut Altunoglu, Verena Kraus, Moneef Shoukier, David Murphy, Kristina Flemming, Hilde Yttervik, Hajar Rhouda, Gaetan Lesca, Bibi Nazia Murtaza, Mujaddad Ur Rehman, SYNAPS Study Group, Genomics England Consortium, Go Hun Seo, Christian Beetz, Hülya Kayserili, Yamna Krioulie, Wendy K Chung, Sadaf Naz, Shazia Maqbool, Joseph Gleeson, Shahid Mahmood Baig, Stephanie Efthymiou, Jenny C Taylor, Mariasavina Severino, James EC Jepson, Henry Houlden

## Abstract

Retinoblastoma (RB) proteins are highly conserved transcriptional regulators that play important roles during development by regulating cell-cycle gene expression. RBL2 dysfunction has been linked to a severe neurodevelopmental disorder. However, to date, clinical features have only been described in six individuals carrying five biallelic predicted loss of function (pLOF) variants. To define the phenotypic effects of *RBL2* mutations in detail, we identified and clinically characterized a cohort of 28 patients from 18 families carrying LOF variants in *RBL2*, including fourteen new variants that substantially broaden the molecular spectrum. The clinical presentation of affected individuals is characterized by a range of neurological and developmental abnormalities. Global developmental delay and intellectual disability were uniformly observed, ranging from moderate to profound and involving lack of acquisition of key motor and speech milestones in most patients. Frequent features included postnatal microcephaly, infantile hypotonia, aggressive behaviour, stereotypic movements and non-specific dysmorphic features. Common neuroimaging features were cerebral atrophy, white matter volume loss, corpus callosum hypoplasia and cerebellar atrophy. In parallel, we used the fruit fly, *Drosophila melanogaster*, to investigate how disruption of the conserved RBL2 orthologueue Rbf impacts nervous system function and development. We found that *Drosophila Rbf* LOF mutants recapitulate several features of patients harboring *RBL2* variants, including alterations in the head and brain morphology reminiscent of microcephaly, and perturbed locomotor behaviour. Surprisingly, in addition to its known role in controlling tissue growth during development, we find that continued *Rbf* expression is also required in fully differentiated post-mitotic neurons for normal locomotion in *Drosophila*, and that adult-stage neuronal re-expression of *Rbf* is sufficient to rescue *Rbf* mutant locomotor defects. Taken together, this study provides a clinical and experimental basis to understand genotype-phenotype correlations in an *RBL2*-linked neurodevelopmental disorder and suggests that restoring *RBL2* expression through gene therapy approaches may ameliorate aspects of *RBL2* LOF patient symptoms.
