## Supplementary Table 3 for "Clinical and neurogenetic characterisation of autosomal recessive RBL2-associated progressive neurodevelopmental disorder"

### Sheet: Sheet1
Families ID		F1		F2	F3		F4	F5		F6	F7	F8		F9			F10	F11		F12		F13	F14	R1	R1	R2	R3	R3	R4	Total number of patients
Pictures available for review		-	-	+	+	+	+	+	+	-	+	+	+	+	+	+	+	+	+	+	+	-	+	+	+	+	+	+	+	24
		+	+	+	+	+	+	-	-	+	-	+	+	-	-	-	-	+	+	+	+	n/a	+	+	+	+	+	+	+	20
Abnormality of the forehead	HP:0000290	+	+	+	+		+											+	+				+				+			9
Low hairline (short forehead)	HP:0000294	+	+																								+			3
Bifrontal narrowing	N/A						+											+	+				+
Prominent forehead	HP:0011220						+												+											2
Prominent metopic ridge	HP:0005487	+																												1
High forehead	HP:0000348			+	+																									2
Abnormal facial shape	HP:0001999	+		+			+					+	+					+		+	+						+	+		10
Coarse facies	HP:0000280	+																												1
Long face	HP:0000276			+																										1
Round face	HP:0000311																										+	+		2
Triangular face	HP:0000325																			+	+									2
Facial asymmetry	HP:0000324											+	+																	2
Full cheeks	HP:0000293						+											+
Abnormality of the chin	HP:0000306			+	+	+	+																+	+	+	+			+	9
Small chin	HP:0000331																							+	+	+			+	4
Pointed chin	HP:0000307						+
Prognathism	HP:0000303			+	+	+																								3
Dimple chin	HP:0010751																						+
Abnormal skull morphology	HP:0000929												+																	1
Plagiocephaly	HP:0001357												+																	1
Abnormal eyebrow morphology	HP:0000534	+		+								+	+														+	+		6
Sparse eyebrows	HP:0045075			+																								+		2
Thick eyebrows	HP:0000574												+																	1
Thin eyebrows	HP:0045074																										+			1
Synophris	HP:0000664	+										+																		2
Abnormality of the orbital and periorbital region	HP:0000315; HP:0000606	+		+	+	+	+			+		+	+						+				+	+	+	+	+		+	15
Prominent supraorbital ridges	HP:0000336												+																	1
Periorbital fullness	HP:0000629																										+		+	2
Long eyelashes	HP:0000527	+																												1
Hypertelorism	HP:0000316																							+	+	+				3
Upward slanting palpebral fissures	HP:0000582			+	+	+	+												+				+							6
Downslanted palpebral fissures	HP:0000494																							+	+	+				3
Telecanthus	HP:0000506						+
Infraorbital crease	HP:0100876						+
Epicanthus	HP:0000286									+																				1
Ptosis	HP:0000508											+																		1
Abnormal nasal morphology	HP:0005105	+	+	+	+	+	+					+	+					+	+				+	+	+	+	+	+		16
Prominent nasal root	HP:0000426	+																												1
Prominent columella	HP:0009765				+																									1
Short columella	HP:0002000						+
Prominent nose	HP:0000448			+	+	+																								3
Bulbous nasal tip	HP:0000414																							+	+	+				3
Full nasal tip	HP:0000455						+											+	+				+
Bifid nasal tip	HP:0000456																										+	+		2
Upturned nose	HP:0000463						+																							1
Convex nasal ridge	HP:0000444											+	+																	2
Flat nasal bridge	HP:0005280		+				+																							2
Wide nasal bridge	HP:0000431																										+	+		2
Anteverted nares	HP:0000463						+
Underdeveloped alae nasi	HP:0000430											+	+																	2
Short nose	HP:0003196						+
Abnormal oral cavity morphology	HP:0000163			+	+	+	+					+	+					+	+				+				+	+	+	12
Long philtrum	HP:0000343						+																							1
Short philtrum	HP:0000322			+																										1
Smooth philtrum	HP:0000319				+	+																								2
Full lips	HP:0012471																	+	+				+				+	+	+	6
Thick lower lip vermilion	HP:0000179												+																	1
Thin upper lip	HP:0000219				+																									1
Downturned corner of the mouth	HP:0002714					+																								1
Everted lower lips	HP:0000232																	+	+
High palate	HP:0000218											+	+															+		3
Abnormal ear morphology	HP:0031703			+	+	+	+													+	+			+	+	+			+	10
Low-set ears	HP:0000369			+	+	+	+													+	+			+	+	+				9
Prominent antihelix	HP:0000395																												+	1
		low hairline, prom metopic ridge, coarse, long eyelashes, mild synophyrs, prom nasal root	Low hairline, flat nasal bridge	Small head, long face, high forehead, sparse eye brows, upward slanting palpebral fissure, prominent nose, short philtrum, prognathism, straight full lips, low set ears	high forehead, upward slanting palpebral fissures, prominent baod nose with prominent collumella, smooth philtrum, straight thin upper lip, prognathism, low set ears	Upward slanting palebral fissures, prominent nose, smooth philtrum, downturned corner of the mouth, flat chin, low set ears	prominent forhead, upward slanting palpebral fissures, upturned nose, long philtrum bow shaped lips, low set ears	no	no	bilateral épicanthus , microcéphaly, long fingers and toes	No	synophyrys, mild ptosis, malar hypoplasia, convex nasal ridge, mildly underdeveloped alae nasi, high palate, facial asymmetry (left side is prominent)	flat occiput, plagiocephaly (prominent right occipitotemporal region), straight, prominent supraorbital ridges, thick and laterally flared eyebrows, mild midface retrusion, convex nasal ridge, mildly underdeveloped alae nasi, high palate, thick lower lip vermilion, facial asymmetry (left side is prominent)	No	No	No		no	no	microcephaly, triangular face, skin pallor, tapered eyebrows, large and low ears implanted	microcephaly, triangular face, skin pallor, tapered eyebrows, large and low ears implanted			hypertelorism, downslanted palpebral features, bulbous nasal tip, simple low set/posteriorly rotated ears and a small chin	hypertelorism, downslanted palpebral features, bulbous nasal tip, simple low set/posteriorly rotated ears and a small chin	hypertelorism, downslanted palpebral features, bulbous nasal tip, simple low set/posteriorly rotated ears and a small chin	Low anterior hairline, round face, thin eyebrows, periorbital fullness, wide nasal bridge, bifid nasal tip, full lips	Round face, sparse eyebrows, periorbital fullness, wide nasal bridge, bifid nasal tip, full lips, high-arched palate	periorbital fullness (unaffected side), prominent antihelix, full lips, small chin
