## Supplementary Table 4 for "Clinical and neurogenetic characterisation of autosomal recessive RBL2-associated progressive neurodevelopmental disorder"

### Sheet: Sheet1
Families ID	Patients ID	Neuroimaging available for review	Brain abnormalities reported in the table	Postnatal microcephaly	Age at MRI	Cerebral atrophy	Reduced WM volume	Thin CC/ CC hypoplasia	WM signal changes	Ears-of-lynx sign	BG anomalies	Calcifications	ON atrophy	Optic disc anomaly	Poor vision	Cerebellar atrophy	Small cerebellum	Pontine hypoplasia	Other
F1	P1	Yes	microcephaly, mild lack WM bulk, thin CC, mild cerebral atrophy with AP gradient, delayed myelination, small cerebellum and prominent CSF spaces of superior cerebellar vermis, small pons, persistent craniopharyngeal canal	+	Redacted as per medRxiv policy	1 (mild)	1 (mild)	1	delayed myelination	mild	0	0	uncertain	-	-	0	1	1	persistent CF duct
	P2	No	microcephaly, reduced WM volume (from the report)	+	Redacted as per medRxiv policy		1							-	-
F2	P3	No	mild cortical atrophic changes (from the report)	+	Redacted as per medRxiv policy	1								-	-
F3	P4	No	Thin CC, mild deep white matter dysmyelination, especially at the pretrigone area and around occipital horn (from the report)	+	Redacted as per medRxiv policy			1	1					-	-
	P5	No	Thin CC, mild cortical atrophy, deep white matter dysmyelination around occipital horn (from the report)	+	Redacted as per medRxiv policy	1		1	1					+	-
F4	P6	Yes	Microcephaly, bilateral spot-like calcifications in the BG, moderate cerebral atrophy with AP gradient, small cerebellum, prepontine expansile lesion (peduncolated giant hypothalamic hamartoma? Ecchordosis physaliphora?)	+	Redacted as per medRxiv policy	1 (moderate)	1	1	delayed myelination	0	1	1	1	+	+	0	1	0	prepontine non-enhancing mass
F5	P7	No	n/a	+	Redacted as per medRxiv policy									+	-
	P8	No	Thin CC (from the report)	+	Redacted as per medRxiv policy			1						-	-
F6	P9	No	Normal at 0-5 years (from the report)	+	Redacted as per medRxiv policy									-	+
F7	P10	Yes	Progressive cerebellar atrophy with dentate signal alterations, multiple patchy WM signal changes in the frontal lobe, ear-of-lynx sin, very mild cerebral atrophy, thin CC, ON atrophy, small pons	+	Redacted as per medRxiv policy	1 (very mild)	0	1	1 (patchy frontal lobe and post PV)	1	0	0	1	n/a	+	1 with dentate hyeprintensity and prevalent superior vermis involvement	0	1
F8	P11	Yes	Mild enlargement cerebral CSF spaces, inferior vermis hypoplasia	-	Redacted as per medRxiv policy	1 (very mild)	0	0	0	0	0	0	0			0	1 (Vermis)	1
	P12	Yes	cerebellar atrophy with subcortical signal changes and dentate nuclei signal abnormalities, small pons	-	Redacted as per medRxiv policy	0	0	0	0	0	0	0	0	-	-	1 with dentate hyeprintensity - associated subcortical signal changes	0	1
F9	P13	Not performed	Not performed	+	Redacted as per medRxiv policy									-	-
	P14	Not performed	Not performed	+	Redacted as per medRxiv policy									-	-
	P15	Not performed	Not performed	+	Redacted as per medRxiv policy									-	-
F10	P16	No	Normal (from the report)	n/a	Redacted as per medRxiv policy									-	-
F11	P17	No	Normal (from the report)	+	Redacted as per medRxiv policy									-	-
	P18	No	Normal (from the report)	+	Redacted as per medRxiv policy									-	-
F12	P19	Yes	mild cerebral atrophy (AP gradient), loss of WM volume, thin CC, ears-of-the-lynx sign, left BG calcification, ON hypoplasia, small pons	-	Redacted as per medRxiv policy	mild	1	1	1	1	1	1	1	-	-	0	0	1
	P20	Yes	Cerebellar atrophy with dentate nuclei signal abnormalities, moderate cerebral atrophy (AP gradient), loss of WM volume, thin CC, ears-of-the-lynx sign	-	Redacted as per medRxiv policy	moderate	1	1	1	1	0	0	1	-	-	1 with dentate hyeprintensity	0	1
F13	P21	Yes	Mild cerebralatrophy (AP gradient), WM volume loss, ear-of-the-lynx sign, small pons, small cerebellum with foliar anomalies in the inferior hemispheric portions	45 cm	Redacted as per medRxiv policy	Mild	1	1	1	1	0	0	1	n/a	+	0	1 with foliar anomalies (inferior hemispheres)	1
F14	P22	Yes	Moderate cerebral atrophy (AP gradient), WM volume loss and signal changes in peritrigonal region, thin CC, ear-of-the-lynx sign, mild cerebellar atrophy, small pons	48cm	Redacted as per medRxiv policy	Moderate	1	1	1	1	0	0	0	n/a	n/a	1 (mild)	0	1
R1_Samra	P23	Yes	Mandibular cystic lesion, thin CC, faint ear-of-the-lynx sign, mild cerebellar atrophy, small pons	+	Redacted as per medRxiv policy	0	0	1	1	1	0	0	0	n/a	n/a	1 (mild)	0	1	mandibular cystic lesion
	P24	No	n/a	+	Redacted as per medRxiv policy									-	-
R2_samra	P25	No	CC hypoplasia (from the report)	+	Redacted as per medRxiv policy									-	+
R3_brunet	P26	No	Mild cerebral atrophy, white matter volume loss, moderate cerebellar atrophy, thin CC	-	Redacted as per medRxiv policy	1	1	1	0	0	0	0	??	-	-	1	0	1
	P27	Yes	Mild cerebral atrophy, white matter volume loss, moderate cerebellar atrophy, thin CC	-	Redacted as per medRxiv policy	1	1	1	1	1	0	0	??	+	+	1	0	1
R4_Rips	P28	No	Reduced WM volume, suspected Blake’s pouch cyst , orbital nodular fascitis (from the report)	+	Redacted as per medRxiv policy	1	1							-	-
				Postnatal microcephaly
				+
				+
				+
				+
				+
				+
				+
				+
				+
				+
				-
				-
				+
				+
				+
				n/a
				+
				+
				-
				-
				+
				+
				+
				-
				-
				+
				19
				6
				1
				26
				Postnatal microcephaly
				+
				+
				+
				+
				+
				+
				+
				+
				+
				+
				-
				-
				+
				+
				+
				n/a
				+
				+
				-
				-
				+
				+
				+
				-
				-
				+
				19
				6
				1
				26
				Postnatal microcephaly
				+
				+
				+
				+
				+
				+
				+
				+
				+
				+
				-
				-
				+
				+
				+
				n/a
				+
				+
				-
				-
				+
				+
				+
				-
				-
				+
				19
				6
				1
				26
				Postnatal microcephaly
				+
				+
				+
				+
				+
				+
				+
				+
				+
				+
				-
				-
				+
				+
				+
				n/a
				+
				+
				-
				-
				+
				+
				+
				-
				-
				+
				19
				6
				1
				26
				Postnatal microcephaly
				+
				+
				+
				+
				+
				+
				+
				+
				+
				+
				-
				-
				+
				+
				+
				n/a
				+
				+
				-
				-
				+
				+
				+
				-
				-
				+
				19
				6
				1
				26
				Postnatal microcephaly
				+
				+
				+
				+
				+
				+
				+
				+
				+
				+
				-
				-
				+
				+
				+
				n/a
				+
				+
				-
				-
				+
				+
				+
				-
				-
				+
				19
				6
				1
				26
				Postnatal microcephaly
				+
				+
				+
				+
				+
				+
				+
				+
				+
				+
				-
				-
				+
				+
				+
				n/a
				+
				+
				-
				-
				+
				+
				+
				-
				-
				+
				19
				6
				1
				26
				Postnatal microcephaly
				+
				+
				+
				+
				+
				+
				+
				+
				+
				+
				-
				-
				+
				+
				+
				n/a
				+
				+
				-
				-
				+
				+
				+
				-
				-
				+
				19
				6
				1
				26
				Postnatal microcephaly
				+
				+
				+
				+
				+
				+
				+
				+
				+
				+
				-
				-
				+
				+
				+
				n/a
				+
				+
				-
				-
				+
				+
				+
				-
				-
				+
				19
				6
				1
				26
				Postnatal microcephaly
				+
				+
				+
				+
				+
				+
				+
				+
				+
				+
				-
				-
				+
				+
				+
				n/a
				+
				+
				-
				-
				+
				+
				+
				-
				-
				+
				19
				6
				1
				26
				Postnatal microcephaly
				+
				+
				+
				+
				+
				+
				+
				+
				+
				+
				-
				-
				+
				+
				+
				n/a
				+
				+
				-
				-
				+
				+
				+
				-
				-
				+
				19
				6
				1
				26
				Postnatal microcephaly
				+
				+
				+
				+
				+
				+
				+
				+
				+
				+
				-
				-
				+
				+
				+
				n/a
				+
				+
				-
				-
				+
				+
				+
				-
				-
				+
				19
				6
				1
				26
				Postnatal microcephaly
				+
				+
				+
				+
				+
				+
				+
				+
				+
				+
				-
				-
				+
				+
				+
				n/a
				+
				+
				-
				-
				+
				+
				+
				-
				-
				+
				19
				6
				1
				26
				Postnatal microcephaly
				+
				+
				+
				+
				+
				+
				+
				+
				+
				+
				-
				-
				+
				+
				+
				n/a
				+
				+
				-
				-
				+
				+
				+
				-
				-
				+
				19
				6
				1
				26
				Postnatal microcephaly
				+
				+
				+
				+
				+
				+
				+
				+
				+
				+
				-
				-
				+
				+
				+
				n/a
				+
				+
				-
				-
				+
				+
				+
				-
				-
				+
				19
				6
				1
				26
				Postnatal microcephaly
				+
				+
				+
				+
				+
				+
				+
				+
				+
				+
				-
				-
				+
				+
				+
				n/a
				+
				+
				-
				-
				+
				+
				+
				-
				-
				+
				19
				6
				1
				26
				Postnatal microcephaly
				+
				+
				+
				+
				+
				+
				+
				+
				+
				+
				-
				-
				+
				+
				+
				n/a
				+
				+
				-
				-
				+
				+
				+
				-
				-
				+
				19
				6
				1
				26
				Postnatal microcephaly
				+
				+
				+
				+
				+
				+
				+
				+
				+
				+
				-
				-
				+
				+
				+
				n/a
				+
				+
				-
				-
				+
				+
				+
				-
				-
				+
				19
				6
				1
				26
				Postnatal microcephaly
				+
				+
				+
				+
				+
				+
				+
				+
				+
				+
				-
				-
				+
				+
				+
				n/a
				+
				+
				-
				-
				+
				+
				+
				-
				-
				+
				19
				6
				1
				26
				Postnatal microcephaly
				+
				+
				+
				+
				+
				+
				+
				+
				+
				+
				-
				-
				+
				+
				+
				n/a
				+
				+
				-
				-
				+
				+
				+
				-
				-
				+
				19
				6
				1
				26
				Postnatal microcephaly
				+
				+
				+
				+
				+
				+
				+
				+
				+
				+
				-
				-
				+
				+
				+
				n/a
				+
				+
				-
				-
				+
				+
				+
				-
				-
				+
				19
				6
				1
				26
				Postnatal microcephaly
				+
				+
				+
				+
				+
				+
				+
				+
				+
				+
				-
				-
				+
				+
				+
				n/a
				+
				+
				-
				-
				+
				+
				+
				-
				-
				+
				19
				6
				1
				26
				Postnatal microcephaly
				+
				+
				+
				+
				+
				+
				+
				+
				+
				+
				-
				-
				+
				+
				+
				n/a
				+
				+
				-
				-
				+
				+
				+
				-
				-
				+
				19
				6
				1
				26
				Postnatal microcephaly
				+
				+
				+
				+
				+
				+
				+
				+
				+
				+
				-
				-
				+
				+
				+
				n/a
				+
				+
				-
				-
				+
				+
				+
				-
				-
				+
				19
				6
				1
				26
				Postnatal microcephaly
				+
				+
				+
				+
				+
				+
				+
				+
				+
				+
				-
				-
				+
				+
				+
				n/a
				+
				+
				-
				-
				+
				+
				+
				-
				-
				+
				19
				6
				1
				26
				Postnatal microcephaly
				+
				+
				+
				+
				+
				+
				+
				+
				+
				+
				-
				-
				+
				+
				+
				n/a
				+
				+
				-
				-
				+
				+
				+
				-
				-
				+
				19
				6
				1
				26
				Postnatal microcephaly
				+
				+
				+
				+
				+
				+
				+
				+
				+
				+
				-
				-
				+
				+
				+
				n/a
				+
				+
				-
				-
				+
				+
				+
				-
				-
				+
				19
				6
				1
				26
				Postnatal microcephaly
				+
				+
				+
				+
				+
				+
				+
				+
				+
				+
				-
				-
				+
				+
				+
				n/a
				+
				+
				-
				-
				+
				+
				+
				-
				-
				+
				19
				6
				1
				26
				Postnatal microcephaly
				+
				+
				+
				+
				+
				+
				+
				+
				+
				+
				-
				-
				+
				+
				+
				n/a
				+
				+
				-
				-
				+
				+
				+
				-
				-
				+
				19
				6
				1
				26
				Postnatal microcephaly
				+
				+
				+
				+
				+
				+
				+
				+
				+
				+
				-
				-
				+
				+
				+
				n/a
				+
				+
				-
				-
				+
				+
				+
				-
				-
				+
				19
				6
				1
				26
				Postnatal microcephaly
				+
				+
				+
				+
				+
				+
				+
				+
				+
				+
				-
				-
				+
				+
				+
				n/a
				+
				+
				-
				-
				+
				+
				+
				-
				-
				+
				19
				6
				1
				26
				Postnatal microcephaly
				+
				+
				+
				+
				+
				+
				+
				+
				+
				+
				-
				-
				+
				+
				+
				n/a
				+
				+
				-
				-
				+
				+
				+
				-
				-
				+
				19
				6
				1
				26
				Postnatal microcephaly
				+
				+
				+
				+
				+
				+
				+
				+
				+
				+
				-
				-
				+
				+
				+
				n/a
				+
				+
				-
				-
				+
				+
				+
				-
				-
				+
				19
				6
				1
				26
				Postnatal microcephaly
				+
				+
				+
				+
				+
				+
				+
				+
				+
				+
				-
				-
				+
				+
				+
				n/a
				+
				+
				-
				-
				+
				+
				+
				-
				-
				+
				19
				6
				1
				26
				Postnatal microcephaly
				+
				+
				+
				+
				+
				+
				+
				+
				+
				+
				-
				-
				+
				+
				+
				n/a
				+
				+
				-
				-
				+
				+
				+
				-
				-
				+
				19
				6
				1
				26
				Postnatal microcephaly
				+
				+
				+
				+
				+
				+
				+
				+
				+
				+
				-
				-
				+
				+
				+
				n/a
				+
				+
				-
				-
				+
				+
				+
				-
				-
				+
				19
				6
				1
				26
				Postnatal microcephaly
				+
				+
				+
				+
				+
				+
				+
				+
				+
				+
				-
				-
				+
				+
				+
				n/a
				+
				+
				-
				-
				+
				+
				+
				-
				-
				+
				19
				6
				1
				26
				Postnatal microcephaly
				+
				+
				+
				+
				+
				+
				+
				+
				+
				+
				-
				-
				+
				+
				+
				n/a
				+
				+
				-
				-
				+
				+
				+
				-
				-
				+
				19
				6
				1
				26
				Postnatal microcephaly
				+
				+
				+
				+
				+
				+
				+
				+
				+
				+
				-
				-
				+
				+
				+
				n/a
				+
				+
				-
				-
				+
				+
				+
				-
				-
				+
				19
				6
				1
				26
				Postnatal microcephaly
				+
				+
				+
				+
				+
				+
				+
				+
				+
				+
				-
				-
				+
				+
				+
				n/a
				+
				+
				-
				-
				+
				+
				+
				-
				-
				+
				19
				6
				1
				26
				Postnatal microcephaly
				+
				+
				+
				+
				+
				+
				+
				+
				+
				+
				-
				-
				+
				+
				+
				n/a
				+
				+
				-
				-
				+
				+
				+
				-
				-
				+
				19
				6
				1
				26
				Postnatal microcephaly
				+
				+
				+
				+
				+
				+
				+
				+
				+
				+
				-
				-
				+
				+
				+
				n/a
				+
				+
				-
				-
				+
				+
				+
				-
				-
				+
				19
				6
				1
				26
				Postnatal microcephaly
				+
				+
				+
				+
				+
				+
				+
				+
				+
				+
				-
				-
				+
				+
				+
				n/a
				+
				+
				-
				-
				+
				+
				+
				-
				-
				+
				19
				6
				1
				26
				Postnatal microcephaly
				+
				+
				+
				+
				+
				+
				+
				+
				+
				+
				-
				-
				+
				+
				+
				n/a
				+
				+
				-
				-
				+
				+
				+
				-
				-
				+
				19
				6
				1
				26
				Postnatal microcephaly
				+
				+
				+
				+
				+
				+
				+
				+
				+
				+
				-
				-
				+
				+
				+
				n/a
				+
				+
				-
				-
				+
				+
				+
				-
				-
				+
				19
				6
				1
				26
				Postnatal microcephaly
				+
				+
				+
				+
				+
				+
				+
				+
				+
				+
				-
				-
				+
				+
				+
				n/a
				+
				+
				-
				-
				+
				+
				+
				-
				-
				+
				19
				6
				1
				26
				Postnatal microcephaly
				+
				+
				+
				+
				+
				+
				+
				+
				+
				+
				-
				-
				+
				+
				+
				n/a
				+
				+
				-
				-
				+
				+
				+
				-
				-
				+
				19
				6
				1
				26
				Postnatal microcephaly
				+
				+
				+
				+
				+
				+
				+
				+
				+
				+
				-
				-
				+
				+
				+
				n/a
				+
				+
				-
				-
				+
				+
				+
				-
				-
				+
				19
				6
				1
				26
				Postnatal microcephaly
				+
				+
				+
				+
				+
				+
				+
				+
				+
				+
				-
				-
				+
				+
				+
				n/a
				+
				+
				-
				-
				+
				+
				+
				-
				-
				+
				19
				6
				1
				26
				Postnatal microcephaly
				+
				+
				+
				+
				+
				+
				+
				+
				+
				+
				-
				-
				+
				+
				+
				n/a
				+
				+
				-
				-
				+
				+
				+
				-
				-
				+
				19
				6
				1
				26
				Postnatal microcephaly
				+
				+
				+
				+
				+
				+
				+
				+
				+
				+
				-
				-
				+
				+
				+
				n/a
				+
				+
				-
				-
				+
				+
				+
				-
				-
				+
				19
				6
				1
				26
				Postnatal microcephaly
				+
				+
				+
				+
				+
				+
				+
				+
				+
				+
				-
				-
				+
				+
				+
				n/a
				+
				+
				-
				-
				+
				+
				+
				-
				-
				+
				19
				6
				1
				26
				Postnatal microcephaly
				+
				+
				+
				+
				+
				+
				+
				+
				+
				+
				-
				-
				+
				+
				+
				n/a
				+
				+
				-
				-
				+
				+
				+
				-
				-
				+
				19
				6
				1
				26
				Postnatal microcephaly
				+
				+
				+
				+
				+
				+
				+
				+
				+
				+
				-
				-
				+
				+
				+
				n/a
				+
				+
				-
				-
				+
				+
				+
				-
				-
				+
				19
				6
				1
				26
				Postnatal microcephaly
				+
				+
				+
				+
				+
				+
				+
				+
				+
				+
				-
				-
				+
				+
				+
				n/a
				+
				+
				-
				-
				+
				+
				+
				-
				-
				+
				19
				6
				1
				26
				Postnatal microcephaly
				+
				+
				+
				+
				+
				+
				+
				+
				+
				+
				-
				-
				+
				+
				+
				n/a
				+
				+
				-
				-
				+
				+
				+
				-
				-
				+
				19
				6
				1
				26
				Postnatal microcephaly
				+
				+
				+
				+
				+
				+
				+
				+
				+
				+
				-
				-
				+
				+
				+
				n/a
				+
				+
				-
				-
				+
				+
				+
				-
				-
				+
				19
				6
				1
				26
				Postnatal microcephaly
				+
				+
				+
				+
				+
				+
				+
				+
				+
				+
				-
				-
				+
				+
				+
				n/a
				+
				+
				-
				-
				+
				+
				+
				-
				-
				+
				19
				6
				1
				26
				Postnatal microcephaly
				+
				+
				+
				+
				+
				+
				+
				+
				+
				+
				-
				-
				+
				+
				+
				n/a
				+
				+
				-
				-
				+
				+
				+
				-
				-
				+
				19
				6
				1
				26
				Postnatal microcephaly
				+
				+
				+
				+
				+
				+
				+
				+
				+
				+
				-
				-
				+
				+
				+
				n/a
				+
				+
				-
				-
				+
				+
				+
				-
				-
				+
				19
				6
				1
				26
				Postnatal microcephaly
				+
				+
				+
				+
				+
				+
				+
				+
				+
				+
				-
				-
				+
				+
				+
				n/a
				+
				+
				-
				-
				+
				+
				+
				-
				-
				+
				19
				6
				1
				26
				Postnatal microcephaly
				+
				+
				+
				+
				+
				+
				+
				+
				+
				+
				-
				-
				+
				+
				+
				n/a
				+
				+
				-
				-
				+
				+
				+
				-
				-
				+
				19
				6
				1
				26
				Postnatal microcephaly
				+
				+
				+
				+
				+
				+
				+
				+
				+
				+
				-
				-
				+
				+
				+
				n/a
				+
				+
				-
				-
				+
				+
				+
				-
				-
				+
				19
				6
				1
				26
